# Plasma lipidomic profiles and risk of diabetes: two prospective cohorts of HIV-infected and HIV-uninfected individuals

**DOI:** 10.1101/2020.11.11.20229351

**Authors:** Eric Zhang, Jin Choul Chai, Amy A. Deik, Simin Hua, Anjali Sharma, Michael F. Schneider, Deborah Gustafson, David B. Hanna, Jordan E. Lake, Leah H. Rubin, Wendy S. Post, Kathryn Anastos, Todd Brown, Clary B. Clish, Robert C. Kaplan, Qibin Qi

## Abstract

**Objectives:** Antiretroviral therapy (ART) use is associated with disrupted lipid and glucose metabolism in people with HIV-infection. We aimed to identify plasma lipid species associated with risk of diabetes in the context of HIV infection.

**Research Design and Methods:** We profiled 211 plasma lipid species in 491 HIV-infected and 203 HIV-uninfected participants aged 35-55 years from the Women’s Interagency HIV study and the Multicenter AIDS Cohort Study. Cox proportional hazards model was used to examine associations between baseline lipid species and incident diabetes (166 diabetes cases were identified during a median follow-up of 12.6 years).

**Results:** We identified 11 lipid species, representing independent signals for 8 lipid classes/subclasses, associated with risk of diabetes (*P*<0.05 after FDR correction). After adjustment for multiple covariates, cholesteryl ester (CE)(22:4), lysophosphatidylcholine (LPC)(18:2), phosphatidylcholine (PC)(36:4), phosphatidylcholine-plasmalogen(34:3), and phosphatidylethanolamine (PE)(38:2) were associated with decreased risk of diabetes (HRs=0.70 to 0.82 per SD increment), while diacylglycerol(32:0), LPC(14:0), PC(38:3), PE(36:1), and triacylglycerol(50:1) were associated with increased risk of diabetes (HRs=1.26 to 1.56 per SD increment). HIV serostatus did not modify any lipid-diabetes associations; however, most of these lipid species were positively associated with HIV and/or ART use, including 3 diabetes-decreased (CE(22:4), LPC(18:2), PE(38:2)) and all 5 diabetes-increased lipid species.

**Conclusions:** This study identified multiple plasma lipid species associated with incident diabetes. Regardless of the directions of their associations with diabetes, most diabetes-associated lipid species were elevated in ART-treated people with HIV-infection. This suggests a complex role of lipids in the link between ART and diabetes in HIV infection.
