## Supplementary Table 3 for "Plasma lipidomic profiles and risk of diabetes: two prospective cohorts of HIV-infected and HIV-uninfected individuals"

### Sheet: STable3
	Supplementary Table 3 Associations of all 211 lipid species with risk of diabetes
		Model 1					Model 2
		HR	95% CI		p-value*		HR	95% CI		p-value*
			lower	upper				lower	upper
	TAG_45_01	1.345	1.144	1.581	0.002		1.213	1.006	1.461	0.204
	TAG_43_00	1.232	1.048	1.448	0.032		1.102	0.92	1.32	0.547
	TAG_45_00	1.286	1.092	1.514	0.009		1.191	1.002	1.417	0.207
	DAG_30_00	1.437	1.222	1.69	<0.001		1.304	1.065	1.596	0.088
	DAG_32_02	1.383	1.165	1.642	0.002		1.179	0.935	1.487	0.398
	PS_38_06	1.048	0.895	1.227	0.678		1.011	0.854	1.197	0.947
	TAG_49_00	1.407	1.201	1.649	<0.001		1.3	1.095	1.544	0.037
	PE_40_06	1.246	1.06	1.465	0.023		1.16	0.963	1.397	0.334
	PS_36_03_P	1.075	0.92	1.256	0.514		1.03	0.863	1.23	0.89
	CE_22_04	0.639	0.543	0.752	<0.001		0.702	0.575	0.857	0.01
	TAG_46_04	1.34	1.143	1.571	0.002		1.219	0.996	1.492	0.225
	TAG_47_01	1.356	1.154	1.594	0.002		1.229	1.024	1.476	0.15
	TAG_56_01	1.229	1.054	1.434	0.024		1.178	0.969	1.431	0.311
	PC_30_01	1.133	0.97	1.324	0.211		1.098	0.922	1.307	0.547
	TAG_42_00	1.272	1.089	1.486	0.009		1.175	0.986	1.401	0.267
	CE_22_05	0.874	0.742	1.029	0.198		1.009	0.83	1.226	0.965
	PC_34_05_P	1.044	0.89	1.225	0.704		1.079	0.918	1.269	0.591
	PE_34_02	1.167	0.993	1.371	0.124		1.113	0.925	1.339	0.517
	TAG_44_02	1.329	1.135	1.556	0.002		1.215	1.005	1.468	0.205
	TAG_54_09	1.078	0.922	1.262	0.499		0.983	0.826	1.17	0.931
	TAG_58_11	1.079	0.922	1.263	0.499		1.037	0.872	1.233	0.866
	TAG_46_00	1.41	1.205	1.649	<0.001		1.302	1.094	1.55	0.037
	TAG_49_01	1.408	1.199	1.655	<0.001		1.292	1.075	1.552	0.066
	TAG_56_10	1.06	0.906	1.24	0.607		0.999	0.842	1.185	0.995
	TAG_60_12	1.042	0.887	1.224	0.709		1.018	0.853	1.214	0.931
	CE_14_00	1.075	0.92	1.257	0.514		1.103	0.941	1.294	0.487
	CE_16_00	0.766	0.65	0.903	0.007		0.834	0.682	1.02	0.274
	CE_16_01	1.194	1.02	1.398	0.067		1.255	1.058	1.489	0.083
	CE_18_00	0.979	0.833	1.151	0.85		0.989	0.834	1.174	0.947
	CE_18_01	0.774	0.657	0.912	0.008		0.891	0.723	1.098	0.533
	CE_18_02	0.675	0.572	0.796	<0.001		0.702	0.556	0.887	0.037
	CE_18_03	0.97	0.825	1.139	0.782		1.067	0.894	1.274	0.679
	CE_20_03	0.895	0.762	1.051	0.285		0.973	0.801	1.183	0.906
	CE_20_04	0.821	0.694	0.971	0.055		0.928	0.753	1.143	0.685
	CE_20_05	1.02	0.868	1.2	0.855		1.09	0.918	1.295	0.574
	CE_22_06	0.876	0.741	1.035	0.215		0.986	0.811	1.197	0.936
	CER_16_00	1.192	1.007	1.411	0.092		1.168	0.962	1.416	0.331
	CER_22_00	1.039	0.885	1.221	0.728		0.907	0.749	1.097	0.566
	CER_24_00	0.949	0.808	1.116	0.658		0.854	0.709	1.03	0.311
	CER_24_01	1.001	0.852	1.176	0.99		0.918	0.767	1.098	0.591
	DAG_32_00	1.618	1.376	1.903	<0.001		1.567	1.272	1.93	0.003
	DAG_32_01	1.493	1.266	1.76	<0.001		1.38	1.108	1.72	0.045
	DAG_34_00	1.594	1.356	1.874	<0.001		1.561	1.27	1.919	0.003
	DAG_34_01	1.574	1.334	1.856	<0.001		1.565	1.25	1.96	0.005
	DAG_34_02	1.468	1.243	1.734	<0.001		1.342	1.067	1.687	0.093
	DAG_34_03	1.361	1.151	1.61	0.002		1.16	0.922	1.461	0.465
	DAG_36_00	1.4	1.193	1.645	<0.001		1.284	1.06	1.555	0.088
	DAG_36_01	1.542	1.313	1.812	<0.001		1.591	1.274	1.987	0.003
	DAG_36_02	1.358	1.15	1.605	0.002		1.291	1.019	1.635	0.181
	DAG_36_03	1.188	1.007	1.401	0.093		0.997	0.797	1.247	0.991
	DAG_36_04	1.147	0.973	1.352	0.195		0.931	0.756	1.146	0.696
	DAG_38_04	1.3	1.103	1.532	0.007		1.221	0.992	1.501	0.235
	DAG_38_05	1.274	1.083	1.498	0.012		1.13	0.914	1.396	0.517
	LPC_14_00	1.265	1.07	1.495	0.018		1.197	1.002	1.431	0.207
	LPC_16_00	1.175	0.995	1.389	0.122		1.161	0.973	1.385	0.311
	LPC_16_01	1.124	0.949	1.333	0.285		1.113	0.931	1.331	0.493
	LPC_18_00	1.184	1	1.402	0.108		1.154	0.967	1.377	0.324
	LPC_18_01	0.988	0.838	1.165	0.914		1.055	0.89	1.25	0.74
	LPC_18_02	0.807	0.688	0.947	0.024		0.861	0.718	1.033	0.312
	LPC_20_03	1.182	1	1.396	0.108		1.165	0.976	1.39	0.298
	LPC_20_04	1.053	0.894	1.24	0.663		1.076	0.904	1.28	0.626
	LPC_20_05	0.894	0.761	1.051	0.285		0.954	0.795	1.144	0.797
	LPC_22_06	1.042	0.882	1.232	0.719		1.036	0.868	1.238	0.876
	LPE_16_00	1.164	0.988	1.37	0.14		1.163	0.971	1.393	0.311
	LPE_18_00	1.195	1.01	1.413	0.087		1.193	0.994	1.433	0.235
	LPE_18_01	0.993	0.848	1.163	0.952		1.049	0.877	1.255	0.793
	LPE_18_02	0.845	0.722	0.988	0.081		0.841	0.702	1.007	0.235
	LPE_20_00	1.008	0.843	1.205	0.952		1.034	0.857	1.248	0.883
	LPE_20_04	0.883	0.755	1.033	0.215		0.848	0.708	1.016	0.267
	LPE_22_00	0.962	0.808	1.145	0.751		1.019	0.848	1.224	0.931
	LPE_22_06	0.907	0.772	1.064	0.361		0.859	0.722	1.021	0.284
	MAG_14_01	1.049	0.898	1.226	0.671		0.952	0.81	1.12	0.753
	MAG_16_01	0.947	0.809	1.108	0.631		0.818	0.693	0.967	0.118
	MAG_18_00	1.004	0.86	1.172	0.971		0.916	0.777	1.079	0.547
	MAG_22_01	1.027	0.881	1.198	0.798		0.987	0.84	1.16	0.936
	PC_30_00	1.143	0.98	1.333	0.176		1.113	0.935	1.325	0.487
	PC_32_00	1.13	0.967	1.321	0.221		1.152	0.962	1.379	0.346
	PC_32_01	1.148	0.984	1.34	0.158		1.119	0.938	1.336	0.47
	PC_32_02	0.982	0.836	1.154	0.865		0.91	0.756	1.095	0.566
	PC_34_00	1.167	0.994	1.37	0.123		1.188	0.982	1.437	0.272
	PC_34_01	1.095	0.938	1.278	0.379		1.132	0.943	1.359	0.428
	PC_34_01_P_A	0.861	0.737	1.005	0.122		0.927	0.783	1.098	0.61
	PC_34_01_P_B	0.816	0.692	0.961	0.04		0.89	0.743	1.065	0.463
	PC_34_02	0.907	0.776	1.061	0.351		0.881	0.73	1.063	0.429
	PC_34_02_P	0.782	0.663	0.922	0.012		0.861	0.706	1.05	0.375
	PC_34_03	0.934	0.798	1.093	0.538		0.886	0.735	1.069	0.465
	PC_34_03_P	0.745	0.633	0.878	0.002		0.795	0.653	0.967	0.129
	PC_34_04	1.05	0.896	1.23	0.671		0.981	0.814	1.182	0.931
	PC_36_00	1.022	0.869	1.202	0.845		1.033	0.864	1.234	0.881
	PC_36_01	1.221	1.04	1.434	0.04		1.272	1.055	1.533	0.093
	PC_36_01_P	0.887	0.755	1.044	0.255		1.003	0.841	1.195	0.991
	PC_36_02	0.959	0.82	1.123	0.707		0.92	0.759	1.116	0.624
	PC_36_02_P	0.79	0.675	0.926	0.012		0.855	0.717	1.02	0.282
	PC_36_03	0.994	0.844	1.169	0.953		0.959	0.787	1.167	0.86
	PC_36_03_P	0.766	0.649	0.904	0.007		0.866	0.715	1.051	0.377
	PC_36_04_A	0.84	0.717	0.984	0.075		0.859	0.716	1.03	0.311
	PC_36_04_B	1.048	0.897	1.226	0.674		1.036	0.859	1.251	0.881
	PC_36_04_P	0.845	0.723	0.987	0.078		0.922	0.779	1.09	0.584
	PC_36_05_P_A	1.102	0.939	1.294	0.361		1.139	0.958	1.355	0.375
	PC_36_05_P_B	0.972	0.828	1.142	0.798		1.001	0.837	1.197	0.995
	PC_38_02	1.233	1.042	1.458	0.04		1.252	1.028	1.526	0.146
	PC_38_03	1.324	1.111	1.579	0.007		1.214	0.987	1.492	0.248
	PC_38_04	1.129	0.959	1.331	0.252		1.082	0.894	1.308	0.636
	PC_38_04_P	0.992	0.846	1.163	0.944		1.014	0.853	1.205	0.936
	PC_38_06	1.054	0.897	1.238	0.656		1.035	0.866	1.236	0.881
	PC_38_06_P	0.91	0.773	1.071	0.386		0.974	0.812	1.169	0.906
	PC_38_07_P	1.018	0.865	1.199	0.865		1.029	0.86	1.23	0.891
	PC_40_06	1.257	1.061	1.489	0.024		1.22	1.011	1.473	0.189
	PC_40_07_P	0.935	0.795	1.099	0.557		0.996	0.836	1.188	0.991
	PC_40_09	1.048	0.892	1.233	0.681		1.025	0.86	1.222	0.906
	PC_40_10	0.932	0.791	1.099	0.546		0.925	0.773	1.108	0.624
	PE_34_00	1.031	0.88	1.208	0.782		1.018	0.858	1.209	0.931
	PE_34_02_P	0.941	0.804	1.102	0.591		0.977	0.824	1.158	0.906
	PE_34_03_P	0.869	0.745	1.014	0.149		0.889	0.754	1.049	0.398
	PE_36_00	1.08	0.922	1.264	0.499		1.095	0.922	1.302	0.547
	PE_36_01	1.263	1.076	1.483	0.014		1.285	1.05	1.572	0.106
	PE_36_02	1.172	0.998	1.376	0.112		1.151	0.948	1.399	0.398
	PE_36_02_P	0.932	0.796	1.092	0.533		0.98	0.825	1.164	0.931
	PE_36_03	1.08	0.92	1.268	0.499		1.096	0.909	1.322	0.582
	PE_36_03_P	0.881	0.753	1.031	0.211		0.925	0.78	1.097	0.597
	PE_36_04	1.136	0.967	1.333	0.215		1.111	0.927	1.331	0.516
	PE_36_04_P	0.885	0.757	1.035	0.222		0.94	0.794	1.112	0.678
	PE_36_05_P	1.094	0.933	1.282	0.401		1.081	0.914	1.279	0.595
	PE_38_02	0.816	0.692	0.962	0.041		0.824	0.682	0.995	0.205
	PE_38_03_P	0.792	0.67	0.936	0.018		0.892	0.744	1.068	0.47
	PE_38_04	1.132	0.964	1.329	0.227		1.081	0.899	1.3	0.626
	PE_38_05	1.054	0.901	1.233	0.644		1.075	0.898	1.287	0.643
	PE_38_05_P	1.103	0.937	1.297	0.367		1.134	0.951	1.351	0.398
	PE_38_06	1.122	0.957	1.314	0.264		1.088	0.91	1.301	0.591
	PE_38_06_P	1.075	0.913	1.265	0.533		1.137	0.951	1.36	0.398
	PE_38_07_P	1.06	0.902	1.246	0.616		1.073	0.901	1.278	0.639
	PE_40_07_P	1.07	0.908	1.26	0.559		1.114	0.932	1.332	0.492
	PE_44_13_P	0.84	0.716	0.985	0.075		0.864	0.725	1.03	0.311
	PI_34_00	0.974	0.83	1.144	0.812		0.981	0.822	1.171	0.931
	PI_34_01	0.977	0.831	1.149	0.841		0.916	0.757	1.107	0.595
	PS_34_00	1.042	0.889	1.222	0.708		1.05	0.883	1.248	0.775
	PS_36_01_P	1.019	0.871	1.191	0.859		1.112	0.931	1.328	0.494
	PS_36_02_P	0.987	0.845	1.153	0.901		0.99	0.835	1.175	0.952
	PS_38_04	0.854	0.73	1	0.108		0.858	0.721	1.021	0.284
	PS_40_06	1.096	0.939	1.279	0.377		1.093	0.932	1.283	0.531
	SM_14_00	0.942	0.797	1.114	0.621		0.911	0.756	1.097	0.574
	SM_16_00	0.896	0.766	1.049	0.285		0.946	0.798	1.122	0.731
	SM_16_01	0.956	0.816	1.119	0.684		0.884	0.741	1.056	0.414
	SM_18_00	0.997	0.847	1.172	0.973		0.993	0.833	1.183	0.966
	SM_18_01	0.97	0.826	1.138	0.782		0.949	0.799	1.127	0.751
	SM_18_02	0.936	0.803	1.091	0.542		0.93	0.792	1.091	0.599
	SM_20_00	0.936	0.792	1.107	0.583		0.931	0.771	1.125	0.678
	SM_22_00	0.965	0.818	1.138	0.755		0.971	0.811	1.162	0.89
	SM_22_01	0.903	0.767	1.063	0.35		0.904	0.756	1.08	0.525
	SM_24_00	0.957	0.809	1.132	0.707		1.016	0.846	1.219	0.936
	SM_24_01	0.925	0.789	1.084	0.499		0.997	0.842	1.181	0.991
	SS_18_00	0.966	0.828	1.128	0.751		0.919	0.784	1.078	0.547
	TAG_44_00	1.34	1.146	1.565	0.002		1.22	1.02	1.459	0.158
	TAG_44_01	1.324	1.132	1.548	0.002		1.204	1.002	1.446	0.207
	TAG_46_01	1.371	1.173	1.602	0.001		1.243	1.033	1.495	0.129
	TAG_46_02	1.344	1.147	1.574	0.002		1.207	0.991	1.47	0.235
	TAG_46_03	1.323	1.126	1.554	0.003		1.184	0.965	1.454	0.312
	TAG_47_02	1.351	1.147	1.591	0.002		1.216	0.999	1.481	0.218
	TAG_48_00	1.515	1.294	1.773	<0.001		1.398	1.17	1.67	0.006
	TAG_48_01	1.484	1.265	1.741	<0.001		1.365	1.127	1.653	0.022
	TAG_48_02	1.401	1.194	1.643	<0.001		1.279	1.046	1.563	0.112
	TAG_48_03	1.318	1.121	1.55	0.004		1.165	0.942	1.441	0.398
	TAG_48_04	1.284	1.093	1.508	0.009		1.119	0.906	1.384	0.547
	TAG_48_05	1.288	1.098	1.511	0.007		1.133	0.922	1.394	0.492
	TAG_49_02	1.342	1.141	1.579	0.002		1.224	1.012	1.48	0.189
	TAG_49_03	1.286	1.088	1.519	0.011		1.127	0.912	1.393	0.525
	TAG_50_00	1.518	1.297	1.777	<0.001		1.437	1.191	1.734	0.005
	TAG_50_01	1.562	1.33	1.834	<0.001		1.486	1.206	1.831	0.006
	TAG_50_02	1.559	1.324	1.835	<0.001		1.504	1.198	1.888	0.01
	TAG_50_03	1.356	1.147	1.604	0.002		1.196	0.948	1.508	0.358
	TAG_50_04	1.266	1.07	1.498	0.018		1.071	0.853	1.345	0.753
	TAG_50_05	1.265	1.072	1.493	0.017		1.084	0.871	1.349	0.678
	TAG_50_06	1.265	1.077	1.486	0.014		1.096	0.891	1.348	0.612
	TAG_51_00	1.444	1.232	1.694	<0.001		1.369	1.131	1.658	0.021
	TAG_51_01	1.491	1.27	1.752	<0.001		1.401	1.155	1.699	0.011
	TAG_51_02	1.355	1.153	1.593	0.002		1.243	1.029	1.502	0.142
	TAG_51_03	1.212	1.025	1.434	0.062		1.048	0.844	1.301	0.86
	TAG_52_00	1.45	1.239	1.697	<0.001		1.414	1.164	1.716	0.01
	TAG_52_01	1.517	1.294	1.779	<0.001		1.526	1.232	1.889	0.005
	TAG_52_02	1.422	1.207	1.674	<0.001		1.341	1.06	1.696	0.106
	TAG_52_03	1.299	1.101	1.532	0.008		1.119	0.891	1.407	0.58
	TAG_52_04	1.178	1.001	1.386	0.108		0.98	0.799	1.202	0.931
	TAG_52_05	1.149	0.977	1.352	0.182		0.963	0.787	1.178	0.881
	TAG_52_06	1.196	1.017	1.407	0.075		1.022	0.834	1.253	0.931
	TAG_52_07	1.195	1.016	1.404	0.075		1.033	0.848	1.259	0.89
	TAG_53_02	1.259	1.07	1.481	0.017		1.168	0.949	1.436	0.375
	TAG_53_03	1.062	0.9	1.254	0.614		0.93	0.76	1.139	0.686
	TAG_54_01	1.369	1.172	1.598	0.001		1.339	1.098	1.634	0.045
	TAG_54_02	1.35	1.156	1.576	0.001		1.336	1.082	1.651	0.069
	TAG_54_03	1.214	1.037	1.42	0.042		1.136	0.926	1.394	0.484
	TAG_54_04	1.067	0.911	1.25	0.559		0.958	0.792	1.158	0.847
	TAG_54_05	1.451	1.229	1.713	<0.001		1.326	1.08	1.629	0.069
	TAG_54_06	1.317	1.119	1.549	0.004		1.146	0.943	1.393	0.412
	TAG_54_07	1.209	1.031	1.418	0.05		1.071	0.891	1.288	0.678
	TAG_54_08	1.12	0.958	1.309	0.263		1.002	0.837	1.199	0.994
	TAG_54_10	1.032	0.872	1.221	0.782		1.034	0.863	1.239	0.881
	TAG_55_02	1.322	1.13	1.546	0.002		1.3	1.055	1.602	0.105
	TAG_55_03	1.14	0.969	1.34	0.211		1.06	0.864	1.3	0.775
	TAG_56_02	1.279	1.096	1.492	0.007		1.275	1.042	1.559	0.118
	TAG_56_03	1.261	1.078	1.476	0.013		1.248	1.012	1.54	0.189
	TAG_56_04	1.151	0.978	1.355	0.176		1.054	0.862	1.289	0.797
	TAG_56_05	1.121	0.955	1.315	0.271		0.983	0.812	1.19	0.936
	TAG_56_06	1.073	0.915	1.258	0.533		0.929	0.775	1.114	0.639
	TAG_56_07	1.145	0.977	1.341	0.183		1.013	0.848	1.21	0.936
	TAG_56_08	1.043	0.892	1.22	0.704		0.94	0.789	1.121	0.692
	TAG_56_09	1.073	0.918	1.253	0.53		0.984	0.827	1.172	0.936
	TAG_58_06	1.208	1.027	1.42	0.057		1.092	0.907	1.316	0.591
	TAG_58_07	1.118	0.955	1.308	0.274		1.036	0.868	1.236	0.877
	TAG_58_08	1.106	0.943	1.297	0.342		1.076	0.906	1.277	0.626
	TAG_58_09	1.048	0.896	1.227	0.674		1.028	0.865	1.223	0.891
	TAG_58_10	1.08	0.922	1.265	0.499		1.046	0.879	1.246	0.797
	Data are Hazard ratios (HR) and 95% confidence intervals (CI) of incident diabetes per SD increment of lipid species levels, stratified by sex and adjusted for age, race/ethnicity, education, study site, current smoking, HIV serostatus and treatment status (HIV-uninfected, HIV-infected ART using, HIV- infected ART naive) and CD4 cell counts (Model 1); and further adjusted for systolic blood press…
	* all p-values are FDR.
